# Variants in *ACTC1* underlie distal arthrogryposis accompanied by congenital heart defects

**DOI:** 10.1101/2023.03.07.23286862

**Authors:** Jessica X. Chong, Matthew Carter Childers, Colby T. Marvin, Anthony J. Marcello, Hernan Gonorazky, Lili-Naz Hazrati, James J. Dowling, Fatema Al Amrani, Yasemin Alanay, Yolanda Nieto, Miguel Á Marín Gabriel, Arthur S. Aylsworth, Kati J. Buckingham, Kathryn M. Shively, Olivia Sommers, Kailyn Anderson, University of Washington Center for Mendelian Genomics, University of Washington Center for Rare Disease Research, Michael Regnier, Michael J. Bamshad

## Abstract

Contraction of the human sarcomere is the result of interactions between myosin cross-bridges and actin filaments. Pathogenic variants in genes such as *MYH7*, *TPM1*, and *TNNI3* that encode parts of the cardiac sarcomere cause muscle diseases that affect the heart, such as dilated cardiomyopathy and hypertrophic cardiomyopathy. In contrast, pathogenic variants in homologous genes *MYH2*, *TPM2*, and *TNNI2*, that encode parts of the skeletal muscle sarcomere, cause muscle diseases affecting skeletal muscle, such as the distal arthrogryposis (DA) syndromes and skeletal myopathies. To date, there have been few reports of genes (e.g., *MYH7*) encoding sarcomeric proteins in which the same pathogenic variant affects both skeletal and cardiac muscle. Moreover, none of the known genes underlying DA have been found to contain mutations that also cause cardiac abnormalities. We report five families with DA due to heterozygous missense variants in the gene *actin, alpha, cardiac muscle 1* (*ACTC1*). *ACTC1* encodes a highly conserved actin that binds to myosin in both cardiac and skeletal muscle.

Mutations in *ACTC1* have previously been found to underlie atrial septal defect, dilated cardiomyopathy, hypertrophic cardiomyopathy, and left ventricular noncompaction. Our discovery delineates a new DA condition due to mutations in *ACTC1* and suggests that some functions of *actin, alpha, cardiac muscle 1* are shared in cardiac and skeletal muscle.
