## Supplementary material for "Variants in *ACTC1* underlie distal arthrogryposis accompanied by congenital heart defects": Table S1

### Sheet: legend
Table S1. ACTC1 and ACTA1 missense variants reported as pathogenic in individuals with phenotypes involving cardiac muscle, skeletal muscle, or both. This table contains all missense variants in ACTA1 or ACTC1 that were reported as Likely Pathogenic or Pathogenic in ClinVar; Damaging in HGMD, and/or non-synonymous in the ACTC1 or ACTA1 LOVD Locus Specific Databases. ACTA1 and ACTC1 are both 377 r…

### Sheet: Table S1
gene	residue	mutation reported (p.)	mutation type	phenotype	cardiac muscle affected	skeletal muscle affected	PMID	notes
ACTA1	3	Asp3Tyr	missense	mild proximal upper extremities muscle weakness, mild trunk muscle weakness, moderate facial weakness, mild scoliosis, high arched palate, slow gait	no	yes	15520409	F1 II:8
ACTA1	6	Glu6Lys	missense	congenital fiber-type disproportion	no	yes	19562689
ACTA1	6	Glu6Lys	missense	nemaline myopathy	no	yes	19562689
ACTA1	13	Asp13Asn	missense	nemaline myopathy	no	yes	19562689
ACTA1	27	Asp27Asn	missense	nemaline myopathy	no	yes	12921789
ACTA1	27	Asp27Asn	missense	nemaline myopathy	no	yes	12921789
ACTA1	27	Asp27Asn	missense	nemaline myopathy	no	yes	12921789
ACTA1	27	Asp27Asn	missense	nemaline myopathy intermediate	no	yes	12921789
ACTA1	28	Ala28Asp	missense	congenital myopathy; Muscle biopsy with core myopathy, increased internal nuclei, type 1 predominance	no	yes		no reference listed, Kristen Nowak (from lovd)
ACTA1	30	Arg30Lys	missense	nemaline myopathy	no	yes	19562689
ACTA1	37	Val37Leu	missense	nemaline myopathy	no	yes	19562689
ACTA1	37	Val37Leu	missense	nemaline myopathy	no	yes	19562689
ACTA1	37	Val37Leu	missense	nemaline myopathy	no	yes	19562689
ACTA1	37	Val37Leu	missense	nemaline myopathy	no	yes	19562689
ACTA1	37	Val37Leu	missense	nemaline myopathy	no	yes	19562689
ACTA1	37	Val37Leu	missense	nemaline myopathy	no	yes	19562689
ACTA1	37	Val37Leu	missense	nemaline myopathy	no	yes	19562689
ACTA1	37	Val37Leu	missense	nemaline myopathy	no	yes	12921789
ACTA1	37	Val37Leu	missense	nemaline myopathy	no	yes	19562689	different cDNA change from previous Val37Lys (c.109G>T rather than c.109G>C)
ACTA1	37	Val37Ala	missense	nemaline myopathy	no	yes	19562689
ACTA1	38	Gly38Ser	missense	severe nemaline myopathy	no	yes		no reference listed, Kristen Nowak (from lovd)
ACTA1	38	Gly38Ala	missense	nemaline myopathy	no	yes	19562689
ACTA1	40	Pro40Leu	missense	nemaline myopathy	no	yes	19562689
ACTA1	40	Pro40Leu	missense	severe nemaline myopathy	no	yes	12921789
ACTA1	42	His42Tyr	missense	severe nemaline myopathy	no	yes	19562689
ACTA1	42	His42Tyr	missense	nemaline myopathy, intranuclear rods myopathy	no	yes	10508519
ACTA1	42	His42Tyr	missense	nemaline myopathy, intranuclear rods myopathy	no	yes	12921789
ACTA1	43	Gln43Arg	missense	nemaline myopathy	no	yes	19562689
ACTA1	43	Gln43Arg	missense	nemaline myopathy	no	yes	15138616
ACTA1	43	Gln43Arg	missense	nemaline myopathy	no	yes	15236405
ACTA1	44	Gly44Val	missense	mild nemaline myopathy	no	yes	12921789
ACTA1	45	Val45Phe	missense	nemaline myopathy	no	yes	12921789
ACTA1	46	Met46Thr	missense	severe nemaline myopathy	no	yes	19562689
ACTA1	48	Gly48Arg	missense	nemaline myopathy	no	yes		no reference listed, Wolfram Kress, from LOVD
ACTA1	48	Gly48Cys	missense	nemaline myopathy	no	yes	19562689
ACTA1	48	Gly48Asp	missense	congenital fiber-type disproportion	no	yes	19562689
ACTA1	48	Gly48Asp	missense	congenital myopathy	no	yes	27447704
ACTA1	48	Gly48Ser	missense	actin accumulation myopathy	no	yes		no pubmed reference, from ClinVar, eurofins
ACTA1	48	Gly48Val	missense	actin accumulation myopathy	no	yes		no pubmed reference, from ClinVar, Invitae
ACTA1	48	Gly48Ala	missense	congenital fiber-type disproportion, dilated cardiomyopathy	yes	yes	30195123
ACTA1	49	Met49Val	missense	nemaline myopathy intermediate, cap structures also present	no	yes	19562689
ACTA1	49	Met49Arg	missense	actin accumulation myopathy	no	yes		no pubmed reference, from ClinVar, Invitae
ACTA1	50	Gly50Asp	missense	nemaline myopathy, type 1 fiber atrophy, prominent finger flexor weakness, rimmed vacuoles	no	yes	30987788
ACTA1	50	Gly50Ser	missense	mild late presenting nemaline myopathy with cores	no	yes	33384202
ACTA1	57	Gly57Arg	missense	nemaline myopathy	no	yes	19562689
ACTA1	57	Gly57Arg	missense	nemaline myopathy, intranuclear rods myopathy	no	yes	19562689
ACTA1	58	Asp58Asn	missense	actin accumulation myopathy	no	yes		no pubmed reference, from ClinVar, GeneDx
ACTA1	66	Ile66Asn	missense	nemaline myopathy	no	yes	12921789
ACTA1	68	Thr68Asn	missense	severe nemaline myopathy	no	yes	19562689
ACTA1	68	Thr68Ile	missense	severe nemaline myopathy	no	yes	15198992
ACTA1	70	Lys70Arg	missense	nemaline myopathy	no	yes	19562689
ACTA1	70	Lys70Arg	missense	nemaline myopathy	no	yes	19562689
ACTA1	72	Pro72Arg	missense	nemaline myopathy	no	yes		no reference, Tom Winder (LOVD)
ACTA1	72	Pro72Arg	missense	nemaline myopathy, myopathic face with high arched palate	no	yes	25635128
ACTA1	73	Ile73Val	missense	nemaline myopathy	no	yes	19562689
ACTA1	73	Ile73Phe	missense	severe nemaline myopathy	no	yes	19562689
ACTA1	74	Glu74Asp	missense	severe nemaline myopathy, breech presentation, congenital contractures, severe hypotonia, lack of spontaneous movements	no	yes	19553116	patient heterozygous for Glu74Asp and His65Tyr
ACTA1	75	His75Asn	missense	nemaline myopathy	no	yes	19562689
ACTA1	75	His75Arg	missense	severe nemaline myopathy	no	yes	15236405
ACTA1	75	His75Leu	missense	severe nemaline myopathy	no	yes	12921789
ACTA1	76	Gly76Asp	missense	nemaline myopathy intermediate	no	yes	15952992
ACTA1	76	Gly76Arg	missense	non-immune hydrops fetalis				no reference, from ClinVar, UCSF (https://www.ncbi.nlm.nih.gov/ClinVar/variation/1065494/)
ACTA1	77	Ile77Leu	missense	severe nemaline myopathy	no	yes	12921789
ACTA1	77	Ile77Ser	missense	severe nemaline myopathy	no	yes	19562689
ACTA1	79	Thr79Ala	missense	nemaline myopathy	no	yes	12921789
ACTA1	79	Thr79Ile	missense	actin accumulation myopathy	no	yes		no pubmed reference, from ClinVar, Invitae
ACTA1	85	Glu85Lys	missense	nemaline myopathy	no	yes	19562689
ACTA1	85	Glu85Lys	missense	nemaline myopathy	no	yes	15236405
ACTA1	85	Glu85Lys	missense	nemaline myopathy	no	yes		no reference, Vilma-Lotta Lehtokari (LOVD), states publication in prep
ACTA1	94	Asn94Lys	missense	severe hypotonia, cytoplasmic bodies on muscle biopsy	no	yes	28416349
ACTA1	94	Asn94Lys	missense	facial weakness, generalized hypotonia, severe weakness with minimal movement fingers and toes, cytoplasmic body myopathy	no	yes	28416349
ACTA1	94	Asn94Lys	missense	nemaline myopathy	no	yes	19562689
ACTA1	94	Asn94Lys	missense	severe nemaline myopathy	no	yes	19562689
ACTA1	96	Leu96Pro	missense	severe nemaline myopathy	no	yes	10508519
ACTA1	96	Leu96Pro	missense	severe nemaline myopathy	no	yes		no pubmed reference, from ClinVar, Rady Children's Hospital San Diego
ACTA1	96	Leu96Val	missense	actin accumulation myopathy	no	yes	10508519
ACTA1	113	Asn113Ser	missense	nemaline myopathy	no	yes	19562689
ACTA1	113	Asn113Ser	missense	nemaline myopathy	no	yes	19562689
ACTA1	113	Asn113Ser	missense	nemaline myopathy	no	yes	18487519
ACTA1	115	Lys115Glu	missense	nemaline myopathy	no	yes	19562689
ACTA1	116	Ala116Thr	missense	severe nemaline myopathy	no	yes	12921789
ACTA1	116	Ala116Ser	missense	nemaline myopathy	no	yes	19562689
ACTA1	116	Ala116Val	missense	nemaline myopathy, muscle weakness from birth, motor developmental delay	no	yes	25635128
ACTA1	117	Asn117Thr	missense	mild nemaline myopathy	no	yes	12921789
ACTA1	117	Asn117Ser	missense	nemaline myopathy	no	yes	10508519
ACTA1	118	Arg118His	missense	severe nemaline myopathy	no	yes	12921789
ACTA1	120	Lys120Met	missense	actin accumulation myopathy	no	yes		no pubmed reference, from ClinVar, Mendelics
ACTA1	122	Thr122Ser	missense	mild nemaline myopathy	no	yes	19562689
ACTA1	134	Met134Val	missense	mild nemaline myopathy	no	yes	10508519
ACTA1	134	Met134Val	missense	mild nemaline myopathy	no	yes	12921789
ACTA1	134	Met134Ile	missense	nemaline myopathy	no	yes	19562689
ACTA1	136	Val136Ala	missense	nemaline myopathy	no	yes	12921789
ACTA1	138	Ile138Met	missense	nemaline myopathy	no	yes	10838259
ACTA1	138	Ile138Asn	missense	nemaline myopathy	no	yes		no pubmed reference, from ClinVar, Genetic Services Lab University of Chicago
ACTA1	138	Ile138Thr	missense	nemaline myopathy	no	yes	19562689
ACTA1	140	Ala140Asp	missense	nemaline myopathy	no	yes	19562689
ACTA1	140	Ala140Pro	missense	nemaline myopathy, intranuclear rods myopathy	no	yes	12921789
ACTA1	142	Leu142Pro	missense	nemaline myopathy	no	yes	12921789
ACTA1	143	Ser143Pro	missense	actin accumulation myopathy	no	yes		no pubmed reference, from ClinVar, Invitae
ACTA1	144	Leu144Phe	missense	nemaline myopathy, actin intranuclear rod myopathy	no	yes	19553121
ACTA1	144	Leu144Phe	missense	intranuclear rod myopathy	no	yes	23102861
ACTA1	149	Arg149Lys	missense	actin-filament myopathy	no	yes	19553121
ACTA1	150	Thr150Ser	missense	intranuclear rod myopathy	no	yes	19553121
ACTA1	150	Thr150Asn	missense	mild nemaline myopathy	no	yes	12921789
ACTA1	152	Gly152Ala	missense	severe congenital nemaline myopathy, intranuclear rods, type 1 fiber predominance	no	yes	20850316
ACTA1	154	Val154Ala	missense	actin accumulation myopathy	no	yes	28492532
ACTA1	156	Asp156Asn	missense	nemaline myopathy, intranuclear rods myopathy, actin-filament myopathy	no	yes	12921789
ACTA1	158	Gly158Ser	missense	dilated cardiomyopathy	yes	no	32969603	not in any specific domain; from screening candidate gene panel
ACTA1	160	Gly160Cys	missense	severe nemaline myopathy	no	yes	19553121
ACTA1	163	His163Gln	missense	nemaline myopathy	no	yes		no pubmed reference, from ClinVar, Randy Children's Hospital San Diego
ACTA1	165	Val165Met	missense	nemaline myopathy, internuclear rod myopathy	no	yes	12921789
ACTA1	165	Val165Leu	missense	actin-filament myopathy, internuclear rod myopathy	no	yes	10508519
ACTA1	165	Val165Leu	missense	infantile hypotonia, gross motor delay, facial weakness, hypermobility, distal laxity, obstructive sleep apnoea	no	yes	27159402
ACTA1	165	Val165Leu	missense	actin-filament myopathy, internuclear rod myopathy	no	yes	10508519
ACTA1	165	Val165Leu	missense	intranuclear rod myopathy	no	yes	12775505
ACTA1	170	Gly170Asp	missense	actin accumulation myopathy	no	yes		no pubmed reference, from ClinVar, Invitae
ACTA1	172	Ala172Glu	missense	severe nemaline myopathy	no	yes	19553121
ACTA1	172	Ala172Gly	missense	severe nemaline myopathy	no	yes	12921789
ACTA1	174	Pro174Leu	missense	actin accumulation myopathy, infantile muscular hypotonia, myopathy	no	yes		no pubmed reference, from ClinVar, FRIGE's Institute of Human Genetics
ACTA1	177	Ile177Val	missense	actin accumulation myopathy	no	yes		no pubmed reference, from ClinVar, NeuroMeGen
ACTA1	180	Leu180Pro	missense	nemaline myopathy	no	yes	19553121
ACTA1	181	Asp181Gly	missense	severe nemaline myopathy	no	yes	15236405
ACTA1	183	Ala183Thr	missense	nemaline myopathy	no	yes	19553121
ACTA1	184	Gly184Asp	missense	intermediate nemaline myopathy	no	yes	10508519
ACTA1	185	Arg185Gly	missense	nemaline myopathy	no	yes		no reference, Tom Winder (LOVD)
ACTA1	185	Arg185Gly	missense	severe nemaline myopathy	no	yes	11333380
ACTA1	185	Arg185Gly	missense	intermediate nemaline myopathy	no	yes	12921789
ACTA1	185	Arg185Cys	missense	nemaline myopathy	no	yes	19562689
ACTA1	185	Arg185Cys	missense	severe nemaline myopathy	no	yes	10508519	somatic mosaicism in father
ACTA1	185	Arg185Leu	missense	nemaline myopathy	no	yes	19562689
ACTA1	185	Arg185Ser	missense	nemaline myopathy	no	yes	12921789
ACTA1	186	Asp186Tyr	missense	myopathy, congenital; facial diplegia, poor gag & swallowing, marked truncal and neck hypotonia, reflexes present but diminished	no	yes		no reference listed, Kristen Nowak (from lovd)
ACTA1	186	Asp186Gly	missense	nemaline myopathy	no	yes	19562689
ACTA1	186	Asp186Asn	missense	congenital nemaline myopathy	no	yes	23305948
ACTA1	191	Leu191Pro	missense	congenital myopathy	no	yes	27447704
ACTA1	193	Lys193Asn	missense	intermediate nemaline myopathy	no	yes	19562689
ACTA1	197	Glu197Asp	missense	scapulo-humeral-peroneal-distal myopathy, nemaline rods	no	yes	30732915
ACTA1	198	Arg198Cys	missense	severe nemaline myopathy	no	yes	19562689
ACTA1	198	Arg198His	missense	nemaline myopathy	no	yes	19562689
ACTA1	198	Arg198Leu	missense	severe nemaline myopathy	no	yes	12921789
ACTA1	199	Gly199Ser	missense	nemaline myopathy	no	yes	19562689
ACTA1	199	Gly199Ser	missense	severe nemaline myopathy	no	yes	15236405
ACTA1	200	Tyr200Cys	missense	nemaline myopathy	no	yes	19562689
ACTA1	200	Tyr200Asn	missense	actin accumulation myopathy	no	yes		no pubmed reference, from ClinVar, Invitae
ACTA1	204	Thr204Ile	missense	nemaline myopathy	no	yes	25088345
ACTA1	206	Ala206Thr	missense	mild nemaline myopathy	no	yes	19562689
ACTA1	206	Ala206Thr	missense	nemaline myopathy	no	yes	19562689
ACTA1	206	Ala206Thr	missense	nemaline myopathy	no	yes	19562689
ACTA1	206	Ala206Thr	missense	mild nemaline myopathy	no	yes	19562689
ACTA1	206	Ala206Val	missense	actin accumulation myopathy	no	yes		no pubmed reference, from ClinVar, Invitae
ACTA1	207	Glu207Gly	missense	nemaline myopathy	no	yes	19562689
ACTA1	207	Glu207Asp	missense	congenital fiber-type disproportion	no	yes	19562689
ACTA1	226	Glu226Gly	missense	severe nemaline myopathy	no	yes	19562689
ACTA1	226	Glu226Gly	missense	nemaline myopathy	no	yes	12921789
ACTA1	229	Met229Val	missense	nemaline myopathy	no	yes	12921789
ACTA1	229	Met229Thr	missense	severe nemaline myopathy	no	yes	12921789
ACTA1	229	Met229Thr	missense	nemaline myopathy	no	yes	19562689
ACTA1	229	Met229Ile	missense	nemaline myopathy	no	yes	12921789
ACTA1	229	Met229Ile	missense	nemaline myopathy	no	yes	12921789
ACTA1	229	Met229Ile	missense	nemaline myopathy, rods pointed, lower limbs clearly weaker than upper limbs	no	yes	19562689
ACTA1	235	Ser235Tyr	missense	actin accumulation myopathy	no	yes		no pubmed reference, from ClinVar, Invitae
ACTA1	239	Glu239Gln	missense	nemaline myopathy, hypertrophic cardiomyopathy	yes	yes	21570694
ACTA1	243	Glu243Lys	missense	severe nemaline myopathy, hypotonia, severe muscle weakness, fibre type disproportion, nemaline bodies on electron microscopy	no	yes	19562689
ACTA1	243	Glu243Lys	missense	severe nemaline myopathy	no	yes	12921789
ACTA1	246	Asp246Glu	missense	nemaline myopathy	no	yes	19562689
ACTA1	247	Gly247Arg	missense	severe nemaline myopathy	no	yes	19562689
ACTA1	248	Gln248Lys	missense	mild nemaline myopathy	no	yes	12921789
ACTA1	248	Gln248Arg	missense	mild nemaline myopathy	no	yes	12921789
ACTA1	248	Gln248Arg	missense	nemaline myopathy	no	yes	19562689
ACTA1	253	Gly253Arg	missense	nemaline myopathy, distal myopathy	no	yes	28606400
ACTA1	253	Gly253Asp	missense	nemaline myopathy	no	yes	19562689
ACTA1	253	Gly253Asp	missense	severe nemaline myopathy	no	yes	12921789
ACTA1	254	Asn254Tyr	missense	nemaline myopathy	no	yes	19562689
ACTA1	254	Asn254Lys	missense	actin accumulation myopathy	no	yes		no pubmed reference, from ClinVar, Mendelics
ACTA1	255	Glu255Gly	missense	nemaline myopathy	no	yes	19562689
ACTA1	256	Arg256Cys	missense	actin accumulation myopathy	no	yes	28492532
ACTA1	256	Arg256His	missense	actin accumulation myopathy	no	yes		no pubmed reference, from ClinVar, Invitae
ACTA1	256	Arg256His	missense	dilated cardiomyopathy	yes	no	30354303	near actin binding domain to CCT (cytosolic chaperonin containing TCP-1); cardiomyopathy panel followed by ES
ACTA1	257	Phe257Cys	missense	nemaline myopathy	no	yes	19562689
ACTA1	258	Arg258His	missense	nemaline myopathy	no	yes	19562689
ACTA1	258	Arg258His	missense	severe nemaline myopathy	no	yes	10508519
ACTA1	258	Arg258Leu	missense	severe nemaline myopathy	no	yes	12921789
ACTA1	261	Glu261Val	missense	severe nemaline myopathy	no	yes	10508519
ACTA1	261	Glu261Val	missense	severe nemaline myopathy	no	yes	10508519
ACTA1	261	Glu261Val	missense	severe nemaline myopathy, contractures, no spontaneous movement at birth	no	yes	11525890
ACTA1	265	Gln265Leu	missense	severe nemaline myopathy, contractures, no spontaneous movement at birth	no	yes	10508519
ACTA1	266	Pro266Thr	missense	nemaline myopathy	no	yes	19562689
ACTA1	267	Ser267Cys	missense	nemaline myopathy	no	yes	19562689
ACTA1	268	Phe268Leu	missense	nemaline myopathy	no	yes	19562689
ACTA1	268	Phe268Leu	missense	nemaline myopathy	no	yes		no reference, Tom Winder (LOVD)
ACTA1	268	Phe268Leu	missense	nemaline myopathy	no	yes	19562689
ACTA1	268	Phe268Ser	missense	actin accumulation myopathy	no	yes	28492532
ACTA1	270	Gly270Ser	missense	nemaline myopathy	no	yes	15138616
ACTA1	270	Gly270Arg	missense	nemaline myopathy	no	yes	19562689
ACTA1	270	Gly270Arg	missense	nemaline myopathy	no	yes	19562689
ACTA1	270	Gly270Arg	missense	severe nemaline myopathy	no	yes	19562689
ACTA1	270	Gly270Arg	missense	nemaline myopathy	no	yes		no reference listed, Kristen Nowak (from lovd)
ACTA1	270	Gly270Arg	missense	severe nemaline myopathy	no	yes	12921789
ACTA1	270	Gly270Cys	missense	nemaline myopathy	no	yes	19562689
ACTA1	270	Gly270Cys	missense	nemaline myopathy	no	yes	19562689
ACTA1	270	Gly270Cys	missense	nemaline myopathy	no	yes	19562689
ACTA1	270	Gly270Cys	missense	mild nemaline myopathy	no	yes	11333380
ACTA1	270	Gly270Cys	missense	mild nemaline myopathy	no	yes	19562689
ACTA1	270	Gly270Cys	missense	intermediate nemaline myopathy	no	yes	12921789
ACTA1	270	Gly270Cys	missense	severe nemaline myopathy	no	yes	19562689
ACTA1	270	Gly270Cys	missense	nemaline myopathy	no	yes	19562689
ACTA1	270	Gly270Asp	missense	nemaline myopathy	no	yes	19562689
ACTA1	270	Gly270Asp	missense	nemaline myopathy	no	yes	15336687
ACTA1	271	Met271Arg	missense	mild nemaline myopathy	no	yes	12921789
ACTA1	272	Glu272Gln	missense	nemaline myopathy	no	yes	19562689
ACTA1	274	Ala274Glu	missense	intermediate nemaline myopathy	no	yes	12921789
ACTA1	274	Ala274Val	missense	nemaline myopathy	no	yes	27447704
ACTA1	281	Tyr281His	missense	nemaline myopathy	no	yes	19562689
ACTA1	281	Tyr281His	missense	intermediate nemaline myopathy	no	yes	12921789
ACTA1	281	Tyr281His	missense	nemaline myopathy	no	yes	19562689
ACTA1	281	Tyr281Cys	missense	actin accumulation myopathy	no	yes		no pubmed reference, from ClinVar, Invitae
ACTA1	282	Asn282Lys	missense	severe nemaline myopathy	no	yes	10508519
ACTA1	285	Met285Lys	missense	nemaline myopathy	no	yes	12921789
ACTA1	285	Met285Arg	missense	nemaline myopathy	no	yes	19562689
ACTA1	288	Asp288Gly	missense	severe nemaline myopathy	no	yes	10508519	erroneously stated in Nowak (1999) / Sparrow (2003) to have died at 9m - died at 6d (Agrawal et al, 2004)
ACTA1	290	Asp290Asn	missense	nemaline myopathy	no	yes	19562689
ACTA1	290	Asp290His	missense	nemaline myopathy, MRI showed multiple foci in the white matter and prominent subarachnoid spaces. These may result from hypoxia.	no	yes	28516742
ACTA1	291	Ile291Phe	missense	nemaline myopathy	no	yes	19562689
ACTA1	294	Asp294Val	missense	congenital fiber-type disproportion	no	yes	15468086
ACTA1	301	Met301Lys	missense	severe nemaline myopathy	no	yes	19562689
ACTA1	327	Met327Lys	missense	congenital fiber type disproportion	no	yes	24642510
ACTA1	327	Met327Lys	missense	congenital fiber-type disproportion, dilated cardiomyopathy	yes	yes	35757965	this paper says 10 patients have been reported with ACTA1 and cardiomyopathy, but only 2 with cardiomyopathy alone and no skeletal muscle phenotype
ACTA1	328	Lys328Asn	missense	nemaline myopathy, "strange paroxysmal rigidity and cardiac abnormality phenotype."	yes?	yes	19562689	couldn't find more specific cardiac info in paper, comment from lovd entry
ACTA1	328	Lys328Asn	missense	nemaline myopathy, hypertrophic cardiomyopathy	yes	yes	Yokoyama 2016 no PMID	Yokoyama, S., Koide, A., Nishino, I., Hayashi, Y., Ohki, H., Miura, M., and Shibuya, K. (2016). Hypertrophic cardiomyopathy associated with nemaline myopathy due to ACTA1 mutation. Pediatric Cardiol Cardiac Surg 2, 181‚Äì186.
ACTA1	334	Pro334Ser	missense	congenital fiber-type disproportion, no head control, could move distal limbs weakly, continiously ventilated by tracheostomy	no	yes	15468086
ACTA1	334	Pro334Arg	missense	severe nemaline myopathy	no	yes	19562689
ACTA1	334	Pro334Arg	missense	nemaline myopathy	no	yes		no reference, Leeann Pavlek (LOVD)
ACTA1	335	Pro335Leu	missense	actin accumulation myopathy	no	yes	28492532
ACTA1	335	Pro335Arg	missense	actin accumulation myopathy	no	yes		no pubmed reference, from ClinVar, Mendelics
ACTA1	336	Glu336Lys	missense	severe nemaline myopathy; mild contractures of arms, knees, feet; no respiratory effort; intolerance to feeds;	no	yes		no reference, Tracey Willis (LOVD)
ACTA1	336	Glu336Lys	missense	nemaline myopathy	no	yes	19562689
ACTA1	336	Glu336Ala	missense	congenital myopathy with core, hypertrophic cardiomyopathy	yes	yes	15520409	paper uses old numbering, corrected number here
ACTA1	336	Glu336Ala	missense	unclassified myopathy, hypertrophic cardiomyopathy	yes	yes	15520409	paper uses old numbering, corrected number here
ACTA1	338	Lys338Glu	missense	nemaline myopathy, hypertrophic cardiomyopathy	yes	yes	16945537
ACTA1	338	Lys338Ile	missense	internuclear rod myopathy	no	yes	12921789
ACTA1	338	Lys338Gln	missense	nemaline myopathy, hypertrophic cardiomyopathy	yes	yes	16945537	paper uses old numbering, corrected number here
ACTA1	348	Leu348Gln	missense	zebra body myopathy	no	yes	25747004
ACTA1	350	Ser350Leu	missense	actin-filament myopathy	no	yes	12921789
ACTA1	352	Ser352Pro	missense	actin accumulation myopathy	no	yes		no pubmed reference, from ClinVar, Invitae
ACTA1	354	Phe354Tyr	missense	nemaline myopathy	no	yes	19562689
ACTA1	354	Phe354Ser	missense	mild nemaline myopathy, intranuclear rod myopathy	no	yes	19562689
ACTA1	354	Phe354Leu	missense	ACTA1-related myopathies	no	yes		no pubmed reference, from ClinVar, Rady Children's Hospital San Diego
ACTA1	358	Trp358Cys	missense	nemaline myopathy, dilated cardiomyopathy	yes	yes	23650303
ACTA1	359	Ile359Thr	missense	congenital nemaline myopathy	no	yes		no reference listed, Kristen Nowak (from lovd)
ACTA1	359	Ile359Leu	missense	severe nemaline myopathy, intranuclear rod myopathy	no	yes	11333380
ACTA1	369	Pro369Leu	missense	nemaline myopathy	no	yes	19562689
ACTA1	369	Pro369Leu	missense	nemaline myopathy	no	yes	19562689
ACTA1	371	Ile371Leu	missense	nemaline myopathy, some cores	no	yes	19562689
ACTA1	372	Val372Phe	missense	severe nemaline myopathy	no	yes	10508519
ACTA1	374	Arg374Ser	missense	nemaline myopathy	no	yes	19562689
ACTA1	374	Arg374Ser	missense	severe nemaline myopathy	no	yes	12921789
ACTA1	374	Arg374Cys	missense	severe nemaline myopathy	no	yes	19562689
ACTA1	375	Lys375Gln	missense	mild nemaline myopathy	no	yes	11525890
ACTA1	375	Lys375Gln	missense	nemaline myopathy	no	yes	12921789
ACTA1	375	Lys375Gln	missense	internuclear rod myopathy	no	yes	19562689
ACTA1	375	Lys375Gln	missense	nemaline myopathy	no	yes	15336687
ACTA1	375	Lys375Glu	missense	actin accumulation myopathy	no	yes		no pubmed reference, from ClinVar, Invitae
ACTA1	376	Cys376Ser	missense	nemaline myopathy	no	yes	19562689
ACTA1	376	Cys376Phe	missense	actin accumulation myopathy	no	yes		no pubmed reference, from ClinVar, Invitae / Mendelics
ACTA1	377	Phe377Tyr	missense	nemaline myopathy	no	yes	19562689
ACTA1	377	Phe377Cys	missense	mild nemaline myopathy	no	yes	16967490
ACTA1	377	Phe377Ser	missense	nemaline myopathy	no	yes		no pubmed reference, from ClinVar, Rady Children's Hospital San Diego
ACTC1	4	Asp4His	missense	dilated cardiomyopathy, hypertrophic cardiomyopathy, atrial septal defect	yes	no		no pubmed reference, from ClinVar, GeneDx/Invitae
ACTC1	10	Leu10Met	missense	hypertrophic cardiomyopathy	yes	no	22555271
ACTC1	21	Ala21Val	missense	hypertrophic cardiomyopathy, myocardial noncompaction & transmural crypts	yes	no	29440008
ACTC1	23	Phe23Leu	missense	hypertrophic cardiomyopathy	yes	no	25524337
ACTC1	26	Asp26Asn	missense	hypertrophic cardiomyopathy	yes	no	27532257
ACTC1	26	Asp26Asn	missense	hypertrophic cardiomyopathy	yes	no	30600190	F2-II 3; Also has MYBPC3 Arg215Cys
ACTC1	26	Asp26Asn	missense	hypertrophic cardiomyopathy	yes	no	30600190	F3-II 2
ACTC1	26	Asp26Asn	missense	hypertrophic cardiomyopathy	yes	no	30600190	F1-I 1
ACTC1	37	Val37Ala	missense	hypertrophic cardiomyopathy	yes	no	27532257
ACTC1	42	His42Tyr	missense	hypertrophic cardiomyopathy	yes	no	27532257
ACTC1	49	Met49Leu	missense	hypertrophic cardiomyopathy	yes	no	23283745
ACTC1	52	Lys52Thr	missense	dilated cardiomyopathy, hypertrophic cardiomyopathy, atrial septal defect	yes	no		no pubmed reference, from ClinVar, Invitae
ACTC1	65	Gly65Asp	missense	hypertrophic cardiomyopathy	yes	no	25132132
ACTC1	84	Met84Thr	missense	congenital heart defects	yes	no	26061005
ACTC1	90	His90Tyr	missense	hypertrophic cardiomyopathy	yes	no	18403758
ACTC1	93	Tyr93Cys	missense	hypertrophic cardiomyopathy	yes	no	28790153
ACTC1	94	Asn94Ser	missense	hypertrophic cardiomyopathy	yes	no		no pubmed reference, from ClinVar, University of Sao Paulo
ACTC1	97	Arg97Cys	missense	hypertrophic cardiomyopathy	yes	no	18403758
ACTC1	101	Glu101Lys	missense	hypertrophic cardiomyopathy	yes	no	10966831
ACTC1	101	Glu101Lys	missense	hypertrophic cardiomyopathy	yes	no	16267253
ACTC1	101	Glu101Lys	missense	hypertrophic cardiomyopathy	yes	no	16267253
ACTC1	101	Glu101Lys	missense	hypertrophic cardiomyopathy	yes	no	17611253
ACTC1	101	Glu101Lys	missense	hypertrophic cardiomyopathy	yes	no	17611253
ACTC1	101	Glu101Lys	missense	hypertrophic cardiomyopathy	yes	no	17611253
ACTC1	101	Glu101Lys	missense	left ventricular noncompaction	yes	no	18506004
ACTC1	101	Glu101Lys	missense	left ventricular noncompaction	yes	no	18506004
ACTC1	101	Glu101Lys	missense	hypertrophic cardiomyopathy	yes	no	27532257
ACTC1	101	Glu101Lys	missense	hypertrophic cardiomyopathy	yes	no	27532257
ACTC1	103	His103Gln	missense	hypertrophic cardiomyopathy	yes	no	25132132
ACTC1	110	Ala110Val	missense	non-compaction cardiomyopathy, 45% left ventricle ejection fraction	yes	no	30685992
ACTC1	110	Ala110Val	missense	left ventricular noncompaction	yes	no	28798025
ACTC1	119	Glu119Gln	missense	dilated cardiomyopathy	yes	no	20474083
ACTC1	121	Met121Val	missense	hypertrophic cardiomyopathy	yes	no	25351510
ACTC1	125	Met125Val	missense	atrial septal defect	yes	no	17947298
ACTC1	125	Met125Val	missense	atrial septal defect	yes	no	17947298
ACTC1	128	Thr128Ile	missense	dilated cardiomyopathy	yes	no	22464770
ACTC1	128	Thr128Ala	missense	dilated cardiomyopathy, hypertrophic cardiomyopathy, atrial septal defect	yes	no		no pubmed reference, from ClinVar, Invitae/Baylor Genetics
ACTC1	166	Pro166Ala	missense	hypertrophic cardiomyopathy	yes	no	10966831
ACTC1	167	Ile167Thr	missense	dilated cardiomyopathy, hypertrophic cardiomyopathy, atrial septal defect	yes	no		no pubmed reference, from ClinVar, Invitae/GeneDx/Stanford
ACTC1	168	Tyr168Cys	missense	hypertrophic cardiomyopathy	yes	no	14729850
ACTC1	172	Ala172Thr	missense	hypertrophic cardiomyopathy	yes	no	25524337
ACTC1	175	His175Arg	missense	dilated cardiomyopathy, mild motor delay	yes	no	30384889
ACTC1	178	Met178Leu	missense	atrial septal defect	yes	no	24461919
ACTC1	185	Arg185Trp	missense	Inborn genetic diseases (Arthrogryposis multiplex congenita (present) , Multiple suture craniosynostosis (present) , High palate (present) , Cleft uvula (present) , Pulmonary hypoplasia (present) , Bronchomalacia (present) , Pulmonary arterial hypertension (present) , Hydrocephalus (present) , Cryptorchidism (present) , Hypospadias, penile (present) , Dysphagia (present) , Secundum atrial septal …	yes	yes		no pubmed reference, from ClinVar, Ambry
ACTC1	185	Arg185Trp	missense	Primary dilated cardiomyopathy	yes	no		no pubmed reference, from ClinVar, Mass General Brigham
ACTC1	208	Arg208His	missense	dilated cardiomyopathy	yes	no	28416588
ACTC1	212	Arg212His	missense	left ventricular noncompation, dilated cardiomyopathy, hypertrophic cardiomyopathy, atrial septal defect	yes	no	28973083
ACTC1	220	Tyr220His	missense	dilated cardiomyopathy	yes	no	30384889
ACTC1	220	Tyr220His	missense	arrhythmia, initally presented with cardiopulmonary arrest	yes	no	30188508	limited detail on phenotype
ACTC1	231	Tyr231Arg	missense	left ventricular noncompaction, arrhythmias, recurrent syncope, ventricular septal defect	yes	no	28491642	parents healthy, asymptomatic, refused genetic testing
ACTC1	232	Ala232Val	missense	hypertrophic cardiomyopathy	yes	no	12860912
ACTC1	234	Ala234Val	missense	hypertrophic cardiomyopathy	yes	no	12860912
ACTC1	236	Ser236Phe	missense	hypertrophic cardiomyopathy	yes	no	27600940
ACTC1	242	Tyr242Cys	missense	dilated cardiomyopathy, hypertrophic cardiomyopathy, atrial septal defect	yes	no		no pubmed reference, from ClinVar, Invitae
ACTC1	247	Gly247Asp	missense	atrial septal defect, dilated cardiomyopathy, left ventricular noncompaction	yes	no	31430208	17 affected large multigenerational family
ACTC1	251	Thr251Ser	missense	hypertrophic cardiomyopathy	yes	no	27532257	Class 3 unknown?
ACTC1	252	Ile252Thr	missense	dilated cardiomyopathy	yes	no	28416588
ACTC1	252	Ile252Thr	missense	dilated cardiomyopathy	yes	no	22464770
ACTC1	265	Gln265Glu	missense	hypertrophic cardiomyopathy	yes	no	27532257
ACTC1	266	Pro266Leu	missense	hypertrophic cardiomyopathy	yes	no	27532257	Class 3 unknown?
ACTC1	271	Met271Val	missense	left ventricular noncompaction, cardiomyopathy	yes	no	20530761
ACTC1	273	Ser273Phe	missense	hypertrophic cardiomyopathy	yes	no	18533079
ACTC1	289	Ile289Thr	missense	left ventricular noncompaction, cardiomyopathy	yes	no	25201647
ACTC1	296	Tyr296His	missense	dilated cardiomyopathy, hypertrophic cardiomyopathy, atrial septal defect	yes	no		no pubmed reference, from ClinVar, Invitae/GeneDx
ACTC1	297	Ala297Ser	missense	hypertrophic cardiomyopathy	yes	no	10330430
ACTC1	307	Met307Leu	missense	hypertrophic cardiomyopathy	yes	no	14729850
ACTC1	313	Asp313His	missense	restrictive cardiomyopathy	yes	no	18467357
ACTC1	314	Arg314His	missense	dilated cardiomyopathy, left centricular noncompaction	yes	no	9563954
ACTC1	314	Arg314Cys	missense	hypertrophic cardiomyopathy	yes	no	20031618
ACTC1	323	Ala323Val	missense	hypertrophic cardiomyopathy	yes	no	21839045
ACTC1	329	Ile329Thr	missense	left ventricular noncompaction, cardiomyopathy	yes	no	24691700
ACTC1	331	Ile331Asn	missense	hypertrophic cardiomyopathy	yes	no	27600940
ACTC1	333	Ala333Pro	missense	hypertrophic cardiomyopathy	yes	no	10966831
ACTC1	333	Ala333Val	missense	dilated cardiomyopathy, hypertrophic cardiomyopathy, atrial septal defect	yes	no		no pubmed reference, from ClinVar, Invitae/GeneDx
ACTC1	357	Met357Val	missense	hypertrophic cardiomyopathy	yes	no	27532257	Class 3 unknown?
ACTC1	363	Glu363Gly	missense	dilated cardiomyopathy, left centricular noncompaction	yes	no	9563954
ACTC1	367	Ala367Thr	missense	hypertrophic cardiomyopathy	yes	no	27532257	Class 3 unknown?
ACTC1	371	Ile371Thr	missense	dilated cardiomyopathy	yes	no	25163546
