## Supplementary material for "Variants in *ACTC1* underlie distal arthrogryposis accompanied by congenital heart defects": Table S2

### Sheet: All
Mutation	Residue I	Residue J	Average Contact Frequency (WT, %)	Average Contact Frequency (Mutant, %)	T-test Statistic	P-Value
T68N	3	103	26	4	2.834	0.047
T68N	14	121	92	80	5.711	0.005
T68N	39	46	7	59	-3.79	0.019
T68N	39	49	17	70	-4.47	0.011
T68N	39	52	42	8	3.805	0.019
T68N	39	53	85	19	7.6	0.002
T68N	40	51	33	0	3.085	0.037
T68N	41	51	13	0	5.527	0.005
T68N	41	65	74	87	-3.475	0.025
T68N	41	67	82	94	-3.185	0.033
T68N	42	51	23	0	3.551	0.024
T68N	43	51	47	3	4.354	0.012
T68N	44	51	27	0	4.167	0.014
T68N	45	49	24	76	-2.977	0.041
T68N	46	51	24	5	5.234	0.006
T68N	47	51	33	5	4.41	0.012
T68N	50	54	16	87	-5.7	0.005
T68N	51	54	13	88	-8.014	0.001
T68N	51	82	8	88	-7.869	0.001
T68N	51	83	6	59	-7.649	0.002
T68N	51	86	6	84	-7.427	0.002
T68N	52	86	22	88	-7.062	0.002
T68N	75	163	85	73	2.923	0.043
T68N	92	131	8	18	-2.846	0.047
R185W	7	355	64	18	4.728	0.009
R185W	8	355	38	2	3.4	0.027
R185W	9	355	57	4	4.689	0.009
R185W	10	92	84	96	-5.449	0.006
R185W	10	358	84	67	7.614	0.002
R185W	11	105	40	26	2.937	0.043
R185W	12	91	54	81	-6.932	0.002
R185W	12	92	76	50	5.995	0.004
R185W	12	105	56	37	4.637	0.01
R185W	14	19	86	72	7.18	0.002
R185W	14	76	8	42	-3.143	0.035
R185W	16	74	6	79	-5.433	0.006
R185W	16	75	12	85	-5.969	0.004
R185W	16	77	1	19	-3.258	0.031
R185W	16	185	100	0	726.152	0
R185W	17	36	25	13	3.079	0.037
R185W	17	185	99	0	295.7	0
R185W	19	34	72	85	-3.348	0.029
R185W	19	84	73	47	3.512	0.025
R185W	19	88	43	12	10.62	0
R185W	21	92	22	8	7.167	0.002
R185W	23	96	74	88	-5.732	0.005
R185W	23	103	73	50	3.082	0.037
R185W	25	347	51	39	4.542	0.01
R185W	31	91	40	21	5.952	0.004
R185W	32	58	6	27	-6.528	0.003
R185W	32	95	60	36	6.647	0.003
R185W	34	71	1	15	-7.819	0.001
R185W	34	87	88	68	3.949	0.017
R185W	35	73	63	89	-3.77	0.02
R185W	35	84	24	9	3.931	0.017
R185W	37	86	49	87	-6.088	0.004
R185W	37	87	87	97	-3.547	0.024
R185W	38	56	67	80	-3.033	0.039
R185W	39	46	7	68	-4.233	0.013
R185W	39	49	17	67	-3.824	0.019
R185W	39	52	42	4	5.082	0.007
R185W	39	53	85	38	3.823	0.019
R185W	39	70	40	64	-3.301	0.03
R185W	40	45	21	90	-4.736	0.009
R185W	40	46	23	91	-5.749	0.005
R185W	41	46	5	42	-4.787	0.009
R185W	41	64	50	66	-7.799	0.001
R185W	41	65	74	88	-3.734	0.02
R185W	41	67	82	95	-3.446	0.026
R185W	42	45	58	100	-5.57	0.005
R185W	42	48	14	0	3.239	0.032
R185W	43	51	47	9	2.922	0.043
R185W	44	51	27	2	3.709	0.021
R185W	45	49	24	74	-2.879	0.045
R185W	46	51	24	9	3.073	0.037
R185W	47	51	33	2	6.377	0.003
R185W	48	51	39	0	11.718	0
R185W	50	54	16	68	-3.051	0.038
R185W	51	54	13	67	-3.625	0.022
R185W	51	82	8	48	-4.509	0.011
R185W	51	85	1	30	-2.847	0.047
R185W	51	86	6	71	-4.372	0.012
R185W	52	85	2	18	-5.681	0.005
R185W	56	83	35	7	4.063	0.015
R185W	56	90	89	99	-2.79	0.049
R185W	57	90	13	37	-2.934	0.043
R185W	61	71	9	29	-7.417	0.002
R185W	70	83	38	63	-7.659	0.002
R185W	71	80	44	25	3.283	0.03
R185W	71	159	67	24	9.272	0.001
R185W	71	185	98	18	4.678	0.009
R185W	71	208	54	1	5.683	0.005
R185W	73	185	22	0	6.856	0.002
R185W	74	185	20	0	8.777	0.001
R185W	75	163	85	38	6.651	0.003
R185W	75	179	98	75	27.142	0
R185W	75	181	78	19	6.857	0.002
R185W	76	161	81	12	5.399	0.006
R185W	76	163	45	3	9.229	0.001
R185W	87	92	22	11	7.734	0.002
R185W	88	93	74	62	5.318	0.006
R185W	92	105	81	94	-5.211	0.006
R185W	93	128	50	33	3.715	0.021
R185W	100	104	39	20	5.873	0.004
R185W	100	125	19	6	24.044	0
R185W	104	355	32	3	3.012	0.039
R185W	106	136	86	60	7.426	0.002
R185W	106	137	90	72	5.361	0.006
R185W	106	348	49	87	-5.507	0.005
R185W	106	354	85	51	3.307	0.03
R185W	109	377	5	43	-2.974	0.041
R185W	110	163	78	19	4.076	0.015
R185W	118	376	0	53	-5.678	0.005
R185W	118	377	0	55	-5.725	0.005
R185W	134	357	18	52	-4.789	0.009
R185W	135	348	10	50	-7.664	0.002
R185W	135	372	56	3	2.792	0.049
R185W	135	374	61	1	3.531	0.024
R185W	136	376	1	64	-10.241	0.001
R185W	137	348	22	47	-5.38	0.006
R185W	137	376	31	1	3.251	0.031
R185W	138	377	7	47	-2.838	0.047
R185W	140	156	76	61	4.604	0.01
R185W	140	341	67	46	2.932	0.043
R185W	141	376	18	0	3.437	0.026
R185W	141	377	87	23	13.812	0
R185W	145	170	11	32	-3.201	0.033
R185W	145	377	72	16	5.403	0.006
R185W	150	377	27	4	3.163	0.034
R185W	158	302	31	6	4.475	0.011
R185W	159	186	79	30	3.04	0.038
R185W	160	185	96	22	23.03	0
R185W	160	186	70	87	-3.516	0.025
R185W	163	177	6	36	-3.618	0.022
R185W	164	299	8	25	-5.792	0.004
R185W	169	377	46	9	4.046	0.016
R185W	170	377	88	33	7.927	0.001
R185W	172	177	95	70	3.896	0.018
R185W	183	263	24	13	5.821	0.004
R185W	340	345	53	39	4.306	0.013
R185W	344	349	43	29	5.604	0.005
R185W	348	376	38	0	3.312	0.03
R185W	348	377	87	20	11.32	0
R185W	349	354	98	65	2.936	0.043
R185W	349	355	91	60	4.729	0.009
R185W	352	356	89	68	5.686	0.005
R185W	353	357	94	51	4.696	0.009
R185W	354	376	57	1	3.234	0.032
R185W	354	377	27	10	5.099	0.007
R185W	356	375	0	53	-3.947	0.017
R185W	357	374	59	3	4.13	0.014
R185W	357	376	93	26	15.169	0
R185W	358	374	59	4	4.426	0.011
R185W	358	375	0	54	-3.857	0.018
R185W	359	374	70	8	5.349	0.006
R185W	359	375	33	87	-3.402	0.027
R185W	359	376	1	53	-6.749	0.003
R185W	360	374	16	2	3.156	0.034
R185W	360	375	0	16	-3.055	0.038
R185W	363	374	79	30	5.195	0.007
R185W	363	375	0	48	-10.399	0
R185W	367	374	18	52	-3.945	0.017
R185W	370	374	42	95	-4.137	0.014
R185W	371	375	35	91	-3.582	0.023
R185W	372	376	0	67	-15.053	0
R185W	373	376	0	67	-12.103	0
R185W	373	377	0	26	-4.84	0.008
G199S	25	347	51	40	3.158	0.034
G199S	41	51	13	1	4.313	0.013
G199S	44	48	25	72	-4.363	0.012
G199S	45	48	21	74	-3.325	0.029
G199S	45	49	24	80	-3.674	0.021
G199S	46	51	24	6	6.68	0.003
G199S	104	131	38	28	3.412	0.027
G199S	200	248	17	41	-4.916	0.008
G199S	259	263	69	81	-3.538	0.024
R374S	3	6	20	65	-3.318	0.029
R374S	3	30	39	7	3.421	0.027
R374S	4	355	2	15	-4.836	0.008
R374S	7	349	32	18	3.239	0.032
R374S	7	355	64	41	2.83	0.047
R374S	8	24	30	65	-5.097	0.007
R374S	8	104	89	78	3.383	0.028
R374S	39	53	85	50	2.845	0.047
R374S	41	65	74	87	-3.406	0.027
R374S	43	51	47	7	3.417	0.027
R374S	44	51	27	2	3.829	0.019
R374S	45	53	0	14	-4.01	0.016
R374S	48	51	39	9	4.221	0.013
R374S	51	54	13	58	-5.033	0.007
R374S	51	82	8	51	-3.546	0.024
R374S	51	85	1	29	-9.405	0.001
R374S	51	86	6	51	-5.115	0.007
R374S	52	86	22	63	-2.852	0.046
R374S	56	83	35	13	2.895	0.044
R374S	100	104	39	24	3.798	0.019
R374S	100	125	19	7	4.532	0.011
R374S	104	131	38	23	3.052	0.038
R374S	106	348	49	75	-3.559	0.024
R374S	122	136	52	22	3.484	0.025
R374S	130	361	66	79	-4.319	0.012
R374S	135	372	56	0	2.985	0.041
R374S	135	374	61	0	3.567	0.023
R374S	135	377	44	93	-2.788	0.049
R374S	137	348	22	39	-4.015	0.016
R374S	137	376	31	0	3.302	0.03
R374S	141	376	18	0	3.437	0.026
R374S	145	170	11	23	-3.157	0.034
R374S	145	377	72	36	2.936	0.043
R374S	150	377	27	3	3.343	0.029
R374S	169	377	46	15	3.478	0.025
R374S	348	376	38	0	3.312	0.03
R374S	354	376	57	7	2.86	0.046
R374S	357	374	59	0	4.338	0.012
R374S	358	363	65	24	3.391	0.028
R374S	358	374	59	0	4.751	0.009
R374S	359	363	76	44	3.305	0.03
R374S	359	364	64	28	2.914	0.043
R374S	359	375	33	91	-3.972	0.017
R374S	360	374	16	0	3.604	0.023
R374S	363	374	79	2	11.273	0
R374S	370	374	42	91	-3.838	0.018
R374S	371	375	35	96	-4.043	0.016
R374S	372	375	43	100	-2.856	0.046

### Sheet: WT vs T68N
ResI	ResJ	Freq WT	Freq Mut	T-test	P-Val
3	103	26	4	2.834	0.047
14	121	92	80	5.711	0.005
39	46	7	59	-3.79	0.019
39	49	17	70	-4.47	0.011
39	52	42	8	3.805	0.019
39	53	85	19	7.6	0.002
40	51	33	0	3.085	0.037
41	51	13	0	5.527	0.005
41	65	74	87	-3.475	0.025
41	67	82	94	-3.185	0.033
42	51	23	0	3.551	0.024
43	51	47	3	4.354	0.012
44	51	27	0	4.167	0.014
45	49	24	76	-2.977	0.041
46	51	24	5	5.234	0.006
47	51	33	5	4.41	0.012
50	54	16	87	-5.7	0.005
51	54	13	88	-8.014	0.001
51	82	8	88	-7.869	0.001
51	83	6	59	-7.649	0.002
51	86	6	84	-7.427	0.002
52	86	22	88	-7.062	0.002
75	163	85	73	2.923	0.043
92	131	8	18	-2.846	0.047

### Sheet: WT vs R185W
ResI	ResJ	Freq WT	Freq Mut	T-test	P-Val
7	355	64	18	4.728	0.009
8	355	38	2	3.4	0.027
9	355	57	4	4.689	0.009
10	92	84	96	-5.449	0.006
10	358	84	67	7.614	0.002
11	105	40	26	2.937	0.043
12	91	54	81	-6.932	0.002
12	92	76	50	5.995	0.004
12	105	56	37	4.637	0.01
14	19	86	72	7.18	0.002
14	76	8	42	-3.143	0.035
16	74	6	79	-5.433	0.006
16	75	12	85	-5.969	0.004
16	77	1	19	-3.258	0.031
16	185	100	0	726.152	0
17	36	25	13	3.079	0.037
17	185	99	0	295.7	0
19	34	72	85	-3.348	0.029
19	84	73	47	3.512	0.025
19	88	43	12	10.62	0
21	92	22	8	7.167	0.002
23	96	74	88	-5.732	0.005
23	103	73	50	3.082	0.037
25	347	51	39	4.542	0.01
31	91	40	21	5.952	0.004
32	58	6	27	-6.528	0.003
32	95	60	36	6.647	0.003
34	71	1	15	-7.819	0.001
34	87	88	68	3.949	0.017
35	73	63	89	-3.77	0.02
35	84	24	9	3.931	0.017
37	86	49	87	-6.088	0.004
37	87	87	97	-3.547	0.024
38	56	67	80	-3.033	0.039
39	46	7	68	-4.233	0.013
39	49	17	67	-3.824	0.019
39	52	42	4	5.082	0.007
39	53	85	38	3.823	0.019
39	70	40	64	-3.301	0.03
40	45	21	90	-4.736	0.009
40	46	23	91	-5.749	0.005
41	46	5	42	-4.787	0.009
41	64	50	66	-7.799	0.001
41	65	74	88	-3.734	0.02
41	67	82	95	-3.446	0.026
42	45	58	100	-5.57	0.005
42	48	14	0	3.239	0.032
43	51	47	9	2.922	0.043
44	51	27	2	3.709	0.021
45	49	24	74	-2.879	0.045
46	51	24	9	3.073	0.037
47	51	33	2	6.377	0.003
48	51	39	0	11.718	0
50	54	16	68	-3.051	0.038
51	54	13	67	-3.625	0.022
51	82	8	48	-4.509	0.011
51	85	1	30	-2.847	0.047
51	86	6	71	-4.372	0.012
52	85	2	18	-5.681	0.005
56	83	35	7	4.063	0.015
56	90	89	99	-2.79	0.049
57	90	13	37	-2.934	0.043
61	71	9	29	-7.417	0.002
70	83	38	63	-7.659	0.002
71	80	44	25	3.283	0.03
71	159	67	24	9.272	0.001
71	185	98	18	4.678	0.009
71	208	54	1	5.683	0.005
73	185	22	0	6.856	0.002
74	185	20	0	8.777	0.001
75	163	85	38	6.651	0.003
75	179	98	75	27.142	0
75	181	78	19	6.857	0.002
76	161	81	12	5.399	0.006
76	163	45	3	9.229	0.001
87	92	22	11	7.734	0.002
88	93	74	62	5.318	0.006
92	105	81	94	-5.211	0.006
93	128	50	33	3.715	0.021
100	104	39	20	5.873	0.004
100	125	19	6	24.044	0
104	355	32	3	3.012	0.039
106	136	86	60	7.426	0.002
106	137	90	72	5.361	0.006
106	348	49	87	-5.507	0.005
106	354	85	51	3.307	0.03
109	377	5	43	-2.974	0.041
110	163	78	19	4.076	0.015
118	376	0	53	-5.678	0.005
118	377	0	55	-5.725	0.005
134	357	18	52	-4.789	0.009
135	348	10	50	-7.664	0.002
135	372	56	3	2.792	0.049
135	374	61	1	3.531	0.024
136	376	1	64	-10.241	0.001
137	348	22	47	-5.38	0.006
137	376	31	1	3.251	0.031
138	377	7	47	-2.838	0.047
140	156	76	61	4.604	0.01
140	341	67	46	2.932	0.043
141	376	18	0	3.437	0.026
141	377	87	23	13.812	0
145	170	11	32	-3.201	0.033
145	377	72	16	5.403	0.006
150	377	27	4	3.163	0.034
158	302	31	6	4.475	0.011
159	186	79	30	3.04	0.038
160	185	96	22	23.03	0
160	186	70	87	-3.516	0.025
163	177	6	36	-3.618	0.022
164	299	8	25	-5.792	0.004
169	377	46	9	4.046	0.016
170	377	88	33	7.927	0.001
172	177	95	70	3.896	0.018
183	263	24	13	5.821	0.004
340	345	53	39	4.306	0.013
344	349	43	29	5.604	0.005
348	376	38	0	3.312	0.03
348	377	87	20	11.32	0
349	354	98	65	2.936	0.043
349	355	91	60	4.729	0.009
352	356	89	68	5.686	0.005
353	357	94	51	4.696	0.009
354	376	57	1	3.234	0.032
354	377	27	10	5.099	0.007
356	375	0	53	-3.947	0.017
357	374	59	3	4.13	0.014
357	376	93	26	15.169	0
358	374	59	4	4.426	0.011
358	375	0	54	-3.857	0.018
359	374	70	8	5.349	0.006
359	375	33	87	-3.402	0.027
359	376	1	53	-6.749	0.003
360	374	16	2	3.156	0.034
360	375	0	16	-3.055	0.038
363	374	79	30	5.195	0.007
363	375	0	48	-10.399	0
367	374	18	52	-3.945	0.017
370	374	42	95	-4.137	0.014
371	375	35	91	-3.582	0.023
372	376	0	67	-15.053	0
373	376	0	67	-12.103	0
373	377	0	26	-4.84	0.008

### Sheet: WT vs G199S
ResI	ResJ	Freq WT	Freq Mut	T-test	P-Val
25	347	51	40	3.158	0.034
41	51	13	1	4.313	0.013
44	48	25	72	-4.363	0.012
45	48	21	74	-3.325	0.029
45	49	24	80	-3.674	0.021
46	51	24	6	6.68	0.003
104	131	38	28	3.412	0.027
200	248	17	41	-4.916	0.008
259	263	69	81	-3.538	0.024

### Sheet: WT vs R374S
ResI	ResJ	Freq WT	Freq Mut	T-test	P-Val
3	6	20	65	-3.318	0.029
3	30	39	7	3.421	0.027
4	355	2	15	-4.836	0.008
7	349	32	18	3.239	0.032
7	355	64	41	2.83	0.047
8	24	30	65	-5.097	0.007
8	104	89	78	3.383	0.028
39	53	85	50	2.845	0.047
41	65	74	87	-3.406	0.027
43	51	47	7	3.417	0.027
44	51	27	2	3.829	0.019
45	53	0	14	-4.01	0.016
48	51	39	9	4.221	0.013
51	54	13	58	-5.033	0.007
51	82	8	51	-3.546	0.024
51	85	1	29	-9.405	0.001
51	86	6	51	-5.115	0.007
52	86	22	63	-2.852	0.046
56	83	35	13	2.895	0.044
100	104	39	24	3.798	0.019
100	125	19	7	4.532	0.011
104	131	38	23	3.052	0.038
106	348	49	75	-3.559	0.024
122	136	52	22	3.484	0.025
130	361	66	79	-4.319	0.012
135	372	56	0	2.985	0.041
135	374	61	0	3.567	0.023
135	377	44	93	-2.788	0.049
137	348	22	39	-4.015	0.016
137	376	31	0	3.302	0.03
141	376	18	0	3.437	0.026
145	170	11	23	-3.157	0.034
145	377	72	36	2.936	0.043
150	377	27	3	3.343	0.029
169	377	46	15	3.478	0.025
348	376	38	0	3.312	0.03
354	376	57	7	2.86	0.046
357	374	59	0	4.338	0.012
358	363	65	24	3.391	0.028
358	374	59	0	4.751	0.009
359	363	76	44	3.305	0.03
359	364	64	28	2.914	0.043
359	375	33	91	-3.972	0.017
360	374	16	0	3.604	0.023
363	374	79	2	11.273	0
370	374	42	91	-3.838	0.018
371	375	35	96	-4.043	0.016
372	375	43	100	-2.856	0.046
